# Predicting Olanzapine Induced BMI increase using Machine Learning on population-based Electronic Health Records

**DOI:** 10.1101/2025.08.26.25334441

**Authors:** Foteini D. Aktypi, Michael E. Benros, Simon Rasmussen

## Abstract

**Background:** Weight gain is a common side effect in patients treated with olanzapine (N05AH03), contributing to increased risks of metabolic complications such as diabetes, cardiovascular disease, and reduced treatment adherence. However, personalised prevention strategies are currently lacking in day-to-day clinical practice. Identifying factors that can predict which patients are most likely to gain a significant amount of weight is therefore critical. Such insights could enable early risk prediction and guide clinicians in implementing personalized interventions to minimize side effects and improve long-term treatment outcomes.

**Methods:** In this study, we developed explainable machine learning models using population-based Electronic Health Record data and compared the performance between logistic regression, decision trees and ensemble tree classifiers like XGboost to predict significant BMI increase of >5% in the next contact to the clinic while on olanzapine.

**Results:** XGBoost model achieved the highest performance for predicting a >5% BMI increase on olanzapine with an AUROC of 0.72, surpassing logistic regression (AUROC = 0.69) and other evaluated classifiers. Model performance was consistent across sexes, but varied across age groups, with the highest performance for individuals 30-69 years of age (AUROC = 0.73) and lowest in individuals over 70 years of age (AUROC = 0.67). The SHAP analysis highlighted several key predictive features including prolonged intervals between follow-up visits, higher baseline BMI, younger age, shorter time since olanzapine initiation, cumulative hospitalization days, increasing olanzapine dosage, polypharmacy and especially concurrent use of sedatives as well as multiple prescriptions with anxiolytics.

**Conclusion:** Our models validate prior known risk factors for olanzapine induced weight gain and further uncover previously unknown factors that influence >5% BMI increase on olanzapine. These findings underscore the need for continued research in this domain to establish effective preventive measures for individuals undergoing antipsychotic treatments.
