## Supplementary Table 7 for "Predicting Olanzapine Induced BMI increase using Machine Learning on population-based Electronic Health Records"

### Sheet: Sheet1
Supplementary Table 7. List of variables in the late olanzapine exposure table. For each variable we present pre-imputation, column-wise summary statistics - binary variables are summarized with counts and proportions of 0/1, whereas continuous variables are described with pseudo-min, median, max, mean and missing-value percentage. Pseudo-statistics (averages of the lowest 5 observations, 5 cente…
Variable	N	Missing %	Min	Max	Mean	Median
BMI (kg/m²)	6254	0	13.21	58.55	27.21	26.35
Age (years)	6254	0	18.05	92.87	47.47	47.31
Time until next BMI measurement (days)	6254	0	1	2400.2	354.63	214
BMI variance in patient history ((kg/m²)²)	6254	23.62	0	103.07	3.63	1.49
% BMI change since first measurement	6254	0	-42.31	103.77	2.36	0
Max BMI change in patient history (kg/m²)	6254	23.62	-9.21	18.24	1.71	1.4
Min BMI change in patient history (kg/m²)	6254	23.62	-16.86	12.38	-1.2	-1.02
Albumin levels	6254	7.66	1	3	1.76	2
Basic phosphate levels	6254	6.3	1	3	2.16	2
Basophils levels	6254	10.35	1	3	2.03	2
C-reactive protein levels	6254	20.56	2	3	2.3	2
Estimated glomerular filtration rate levels	6254	38.89	1	2.2	1.87	2
Eosinophils levels	6254	9.32	1	3	2.01	2
Erythrocytes levels	6254	35.8	1	3	1.85	2
Erythrocyte volume levels	6254	20.58	1	3	1.89	2
Mean corpuscular volume (MCV) levels	6254	30.81	1	3	2.03	2
Glucose levels	6254	21.57	1	3	2.25	2
Hemoglobin levels	6254	4.13	1	3	1.87	2
Hemoglobin content levels	6254	40.81	1	3	1.94	2
Mean corpuscular hemoglobin concentration (MCHC) levels	6254	35.15	1	3	1.89	2
Coagulation factor VII levels	6254	10.65	1.4	3	2.04	2
Creatinine levels	6254	4.01	1	3	2	2
Lactate dehydrogenase levels	6254	12.49	1	3	2.2	2
Leukocytes levels	6254	4.8	1	3	2.27	2
Lymphocytes levels	6254	9.07	1	3	1.97	2
Metamyelocytes/Promyelocytes levels	6254	18.31	1.8	3	2.13	2
Sodium levels	6254	4.16	1	3	1.89	2
Neutrophils levels	6254	26.64	1	3	2.23	2
Platelets levels	6254	5.72	1	3	2.04	2
Total number of hospital admissions	6254	0	0	145.6	4.35	2
Total days hospitalized	6254	0	0	1913.4	65.05	18
Olanzapine dosage	6254	0	1	40	8.21	7.5
Number of different medications prescribed	6254	0	0	143	16.32	9
Times on antipsychotics prescription	6254	0	0	28.2	1.49	0
Times on antidepressants prescription	6254	0	0	13.6	0.69	0
Times on anxiolytics prescription	6254	0	0	54.4	1.72	1
Times olanzapine was perscribed before	6254	0	0	15.4	0.52	0
Number of currently overlapping medications	6254	0	0	114.8	19.36	15
Time since olanzapine start	6254	0	-1	4290.2	556.5	284.4
Days on olanzapine medication until next visit	6254	0	0	4456.6	763.77	491
Variable	N	Missing_%	True_count	False_count	True_percentage	False_percentage
Relative with alcohol abuse	6254	0	492	5762	7.87	92.13
Relative with anxiety disorder	6254	0	224	6030	3.58	96.42
Relative with cancer	6254	0	465	5789	7.44	92.56
Relative with depression	6254	0	592	5662	9.47	90.53
Relative with diabetes mellitus	6254	0	393	5861	6.28	93.72
Relative with heart disease	6254	0	364	5890	5.82	94.18
Sex (Female)	6254	0	2932	3322	46.88	53.12
Currently hospitalized	6254	0	574	5680	9.18	90.82
Schizophrenia diagnosis	6254	0	3484	2770	55.71	44.29
Cancer diagnosis	6254	0	829	5425	13.26	86.74
ATC_A01	6254	0	16	6238	0.26	99.74
ATC_A01A	6254	0	340	5914	5.44	94.56
ATC_A02A (Antacids)	6254	0	618	5636	9.88	90.12
ATC_A02B	6254	0	1465	4789	23.43	76.57
ATC_A02X	6254	0	3	6251	0.05	99.95
ATC_A03A	6254	0	168	6086	2.69	97.31
ATC_A03B	6254	0	215	6039	3.44	96.56
ATC_A03F	6254	0	341	5913	5.45	94.55
ATC_A04A	6254	0	499	5755	7.98	92.02
ATC_A05A	6254	0	4	6250	0.06	99.94
ATC_A06A	6254	0	1351	4903	21.6	78.4
ATC_A07A	6254	0	89	6165	1.42	98.58
ATC_A07B	6254	0	119	6135	1.9	98.1
ATC_A07C	6254	0	0	6254	0	100
ATC_A07D	6254	0	142	6112	2.27	97.73
ATC_A07E	6254	0	49	6205	0.78	99.22
ATC_A07F	6254	0	15	6239	0.24	99.76
ATC_A08A	6254	0	8	6246	0.13	99.87
ATC_A09A	6254	0	24	6230	0.38	99.62
ATC_A10A	6254	0	300	5954	4.8	95.2
ATC_A10B	6254	0	538	5716	8.6	91.4
ATC_A11A	6254	0	509	5745	8.14	91.86
ATC_A11C	6254	0	678	5576	10.84	89.16
ATC_A11D	6254	0	388	5866	6.2	93.8
ATC_A11E	6254	0	463	5791	7.4	92.6
ATC_A11G	6254	0	29	6225	0.46	99.54
ATC_A11H	6254	0	10	6244	0.16	99.84
ATC_A12A	6254	0	672	5582	10.75	89.25
ATC_A12B	6254	0	601	5653	9.61	90.39
ATC_A12C	6254	0	236	6018	3.77	96.23
ATC_A16A	6254	0	2	6252	0.03	99.97
ATC_B01A	6254	0	954	5300	15.25	84.75
ATC_B02A	6254	0	112	6142	1.79	98.21
ATC_B02B	6254	0	74	6180	1.18	98.82
ATC_B03A	6254	0	312	5942	4.99	95.01
ATC_B03B	6254	0	410	5844	6.56	93.44
ATC_B03X	6254	0	19	6235	0.3	99.7
ATC_B05	6254	0	0	6254	0	100
ATC_B05A	6254	0	68	6186	1.09	98.91
ATC_B05B	6254	0	703	5551	11.24	88.76
ATC_B05C	6254	0	2	6252	0.03	99.97
ATC_B05D	6254	0	2	6252	0.03	99.97
ATC_B05X	6254	0	141	6113	2.25	97.75
ATC_C01A	6254	0	40	6214	0.64	99.36
ATC_C01B	6254	0	32	6222	0.51	99.49
ATC_C01C	6254	0	444	5810	7.1	92.9
ATC_C01D	6254	0	159	6095	2.54	97.46
ATC_C01E	6254	0	32	6222	0.51	99.49
ATC_C02A	6254	0	52	6202	0.83	99.17
ATC_C02C	6254	0	15	6239	0.24	99.76
ATC_C02D	6254	0	2	6252	0.03	99.97
ATC_C03A	6254	0	155	6099	2.48	97.52
ATC_C03B	6254	0	3	6251	0.05	99.95
ATC_C03C	6254	0	412	5842	6.59	93.41
ATC_C03D	6254	0	108	6146	1.73	98.27
ATC_C03E	6254	0	1	6253	0.02	99.98
ATC_C05A	6254	0	186	6068	2.97	97.03
ATC_C05B	6254	0	9	6245	0.14	99.86
ATC_C05C	6254	0	0	6254	0	100
ATC_C07A	6254	0	479	5775	7.66	92.34
ATC_C08C	6254	0	410	5844	6.56	93.44
ATC_C08D	6254	0	32	6222	0.51	99.49
ATC_C09A	6254	0	293	5961	4.69	95.31
ATC_C09B	6254	0	31	6223	0.5	99.5
ATC_C09C	6254	0	316	5938	5.05	94.95
ATC_C09D	6254	0	77	6177	1.23	98.77
ATC_C10A	6254	0	950	5304	15.19	84.81
ATC_C10B	6254	0	1	6253	0.02	99.98
ATC_D01A	6254	0	479	5775	7.66	92.34
ATC_D01B	6254	0	20	6234	0.32	99.68
ATC_D02A	6254	0	13	6241	0.21	99.79
ATC_D04A	6254	0	7	6247	0.11	99.89
ATC_D05A	6254	0	46	6208	0.74	99.26
ATC_D05B	6254	0	3	6251	0.05	99.95
ATC_D06A	6254	0	111	6143	1.77	98.23
ATC_D06B	6254	0	83	6171	1.33	98.67
ATC_D07A	6254	0	559	5695	8.94	91.06
ATC_D07B	6254	0	18	6236	0.29	99.71
ATC_D07C	6254	0	82	6172	1.31	98.69
ATC_D07X	6254	0	27	6227	0.43	99.57
ATC_D08A	6254	0	14	6240	0.22	99.78
ATC_D10A	6254	0	113	6141	1.81	98.19
ATC_D10B	6254	0	17	6237	0.27	99.73
ATC_D11A	6254	0	72	6182	1.15	98.85
ATC_G01A	6254	0	34	6220	0.54	99.46
ATC_G02A	6254	0	4	6250	0.06	99.94
ATC_G02B	6254	0	142	6112	2.27	97.73
ATC_G02C	6254	0	16	6238	0.26	99.74
ATC_G03A	6254	0	282	5972	4.51	95.49
ATC_G03B	6254	0	32	6222	0.51	99.49
ATC_G03C	6254	0	200	6054	3.2	96.8
ATC_G03D	6254	0	12	6242	0.19	99.81
ATC_G03F	6254	0	17	6237	0.27	99.73
ATC_G03G	6254	0	3	6251	0.05	99.95
ATC_G03H	6254	0	16	6238	0.26	99.74
ATC_G03X	6254	0	10	6244	0.16	99.84
ATC_G04B	6254	0	269	5985	4.3	95.7
ATC_G04C	6254	0	79	6175	1.26	98.74
ATC_H01A	6254	0	10	6244	0.16	99.84
ATC_H01B	6254	0	52	6202	0.83	99.17
ATC_H01C	6254	0	8	6246	0.13	99.87
ATC_H02A	6254	0	751	5503	12.01	87.99
ATC_H03A	6254	0	284	5970	4.54	95.46
ATC_H03B	6254	0	24	6230	0.38	99.62
ATC_H04A	6254	0	16	6238	0.26	99.74
ATC_H05A	6254	0	4	6250	0.06	99.94
ATC_H05B	6254	0	7	6247	0.11	99.89
ATC_J01A	6254	0	67	6187	1.07	98.93
ATC_J01C	6254	0	1147	5107	18.34	81.66
ATC_J01D	6254	0	298	5956	4.76	95.24
ATC_J01E	6254	0	129	6125	2.06	97.94
ATC_J01F	6254	0	178	6076	2.85	97.15
ATC_J01G	6254	0	122	6132	1.95	98.05
ATC_J01M	6254	0	108	6146	1.73	98.27
ATC_J01X	6254	0	224	6030	3.58	96.42
ATC_J02A	6254	0	151	6103	2.41	97.59
ATC_J04A	6254	0	5	6249	0.08	99.92
ATC_J04B	6254	0	4	6250	0.06	99.94
ATC_J05A	6254	0	167	6087	2.67	97.33
ATC_J06B	6254	0	17	6237	0.27	99.73
ATC_J07A	6254	0	244	6010	3.9	96.1
ATC_J07B	6254	0	72	6182	1.15	98.85
ATC_L01	6254	0	1	6253	0.02	99.98
ATC_L01A	6254	0	86	6168	1.38	98.62
ATC_L01B	6254	0	51	6203	0.82	99.18
ATC_L01C	6254	0	119	6135	1.9	98.1
ATC_L01D	6254	0	82	6172	1.31	98.69
ATC_L01E	6254	0	15	6239	0.24	99.76
ATC_L01F	6254	0	70	6184	1.12	98.88
ATC_L01X	6254	0	130	6124	2.08	97.92
ATC_L02A	6254	0	17	6237	0.27	99.73
ATC_L02B	6254	0	36	6218	0.58	99.42
ATC_L03A	6254	0	26	6228	0.42	99.58
ATC_L04A	6254	0	123	6131	1.97	98.03
ATC_M01A	6254	0	1370	4884	21.91	78.09
ATC_M02A	6254	0	35	6219	0.56	99.44
ATC_M03A	6254	0	497	5757	7.95	92.05
ATC_M03B	6254	0	221	6033	3.53	96.47
ATC_M04A	6254	0	59	6195	0.94	99.06
ATC_M05B	6254	0	137	6117	2.19	97.81
ATC_N01A	6254	0	1183	5071	18.92	81.08
ATC_N01B	6254	0	1029	5225	16.45	83.55
ATC_N02A	6254	0	1159	5095	18.53	81.47
ATC_N02B	6254	0	2657	3597	42.48	57.52
ATC_N02C	6254	0	149	6105	2.38	97.62
ATC_N03A	6254	0	1058	5196	16.92	83.08
ATC_N04A	6254	0	469	5785	7.5	92.5
ATC_N04B	6254	0	59	6195	0.94	99.06
ATC_N05A	6254	0	6082	172	97.25	2.75
ATC_N05B	6254	0	2106	4148	33.67	66.33
ATC_N05C (Sedatives/Hypnotics)	6254	0	2312	3942	36.97	63.03
ATC_N06A (Antidepressants)	6254	0	2096	4158	33.51	66.49
ATC_N06B	6254	0	160	6094	2.56	97.44
ATC_N06D	6254	0	48	6206	0.77	99.23
ATC_N07A	6254	0	201	6053	3.21	96.79
ATC_N07B	6254	0	507	5747	8.11	91.89
ATC_N07C	6254	0	5	6249	0.08	99.92
ATC_N07X	6254	0	14	6240	0.22	99.78
ATC_P01A	6254	0	95	6159	1.52	98.48
ATC_P01B	6254	0	41	6213	0.66	99.34
ATC_P02C	6254	0	28	6226	0.45	99.55
ATC_P03A	6254	0	13	6241	0.21	99.79
ATC_R01A	6254	0	337	5917	5.39	94.61
ATC_R02A	6254	0	20	6234	0.32	99.68
ATC_R03A	6254	0	918	5336	14.68	85.32
ATC_R03B	6254	0	265	5989	4.24	95.76
ATC_R03C	6254	0	8	6246	0.13	99.87
ATC_R03D	6254	0	54	6200	0.86	99.14
ATC_R05C	6254	0	39	6215	0.62	99.38
ATC_R05D	6254	0	124	6130	1.98	98.02
ATC_R05F	6254	0	17	6237	0.27	99.73
ATC_R06A	6254	0	903	5351	14.44	85.56
ATC_R07A	6254	0	2	6252	0.03	99.97
ATC_S01	6254	0	4	6250	0.06	99.94
ATC_S01A	6254	0	144	6110	2.3	97.7
ATC_S01B	6254	0	84	6170	1.34	98.66
ATC_S01C	6254	0	38	6216	0.61	99.39
ATC_S01E	6254	0	84	6170	1.34	98.66
ATC_S01F	6254	0	41	6213	0.66	99.34
ATC_S01G	6254	0	133	6121	2.13	97.87
ATC_S01H	6254	0	25	6229	0.4	99.6
ATC_S01L	6254	0	0	6254	0	100
ATC_S01X	6254	0	117	6137	1.87	98.13
ATC_S02	6254	0	3	6251	0.05	99.95
ATC_S02A	6254	0	9	6245	0.14	99.86
ATC_S02C	6254	0	49	6205	0.78	99.22
ATC_S03C	6254	0	25	6229	0.4	99.6
ATC_V01A	6254	0	8	6246	0.13	99.87
ATC_V03	6254	0	2	6252	0.03	99.97
ATC_V03A	6254	0	283	5971	4.53	95.47
ATC_V04C	6254	0	17	6237	0.27	99.73
ATC_V06	6254	0	18	6236	0.29	99.71
ATC_V06C	6254	0	156	6098	2.49	97.51
ATC_V06D	6254	0	27	6227	0.43	99.57
ATC_V07A	6254	0	314	5940	5.02	94.98
ATC_V08A	6254	0	105	6149	1.68	98.32
ATC_V08D	6254	0	3	6251	0.05	99.95
SKS_DA09	6254	0	51	6203	0.82	99.18
SKS_DA41	6254	0	49	6205	0.78	99.22
SKS_DA46	6254	0	65	6189	1.04	98.96
SKS_DA49	6254	0	79	6175	1.26	98.74
SKS_DB34	6254	0	59	6195	0.94	99.06
SKS_DC18	6254	0	51	6203	0.82	99.18
SKS_DC34	6254	0	64	6190	1.02	98.98
SKS_DC44	6254	0	28	6226	0.45	99.55
SKS_DC50	6254	0	135	6119	2.16	97.84
SKS_DC61	6254	0	29	6225	0.46	99.54
SKS_DC78	6254	0	50	6204	0.8	99.2
SKS_DD12	6254	0	126	6128	2.01	97.99
SKS_DD50	6254	0	61	6193	0.98	99.02
SKS_DD64	6254	0	107	6147	1.71	98.29
SKS_DE03	6254	0	141	6113	2.25	97.75
SKS_DE04	6254	0	43	6211	0.69	99.31
SKS_DE05	6254	0	56	6198	0.9	99.1
SKS_DE10	6254	0	66	6188	1.06	98.94
SKS_DE11	6254	0	433	5821	6.92	93.08
SKS_DE14	6254	0	42	6212	0.67	99.33
SKS_DE66	6254	0	152	6102	2.43	97.57
SKS_DE78	6254	0	212	6042	3.39	96.61
SKS_DE86	6254	0	74	6180	1.18	98.82
SKS_DE87	6254	0	146	6108	2.33	97.67
SKS_DF05	6254	0	112	6142	1.79	98.21
SKS_DF06	6254	0	199	6055	3.18	96.82
SKS_DF10	6254	0	535	5719	8.55	91.45
SKS_DF12	6254	0	473	5781	7.56	92.44
SKS_DF17	6254	0	95	6159	1.52	98.48
SKS_DF20	6254	0	2315	3939	37.02	62.98
SKS_DF21	6254	0	209	6045	3.34	96.66
SKS_DF22	6254	0	336	5918	5.37	94.63
SKS_DF29	6254	0	224	6030	3.58	96.42
SKS_DF31	6254	0	718	5536	11.48	88.52
SKS_DF32	6254	0	277	5977	4.43	95.57
SKS_DF33	6254	0	502	5752	8.03	91.97
SKS_DF40	6254	0	37	6217	0.59	99.41
SKS_DF41	6254	0	315	5939	5.04	94.96
SKS_DF42	6254	0	97	6157	1.55	98.45
SKS_DF43	6254	0	659	5595	10.54	89.46
SKS_DF50	6254	0	158	6096	2.53	97.47
SKS_DF60	6254	0	248	6006	3.97	96.03
SKS_DF84	6254	0	189	6065	3.02	96.98
SKS_DF90	6254	0	210	6044	3.36	96.64
SKS_DF98	6254	0	21	6233	0.34	99.66
SKS_DF99	6254	0	135	6119	2.16	97.84
SKS_DG30	6254	0	23	6231	0.37	99.63
SKS_DG40	6254	0	171	6083	2.73	97.27
SKS_DG43	6254	0	73	6181	1.17	98.83
SKS_DG44	6254	0	48	6206	0.77	99.23
SKS_DG45	6254	0	33	6221	0.53	99.47
SKS_DG47	6254	0	183	6071	2.93	97.07
SKS_DG56	6254	0	40	6214	0.64	99.36
SKS_DG62	6254	0	24	6230	0.38	99.62
SKS_DH25	6254	0	106	6148	1.69	98.31
SKS_DH26	6254	0	26	6228	0.42	99.58
SKS_DH35	6254	0	51	6203	0.82	99.18
SKS_DH36	6254	0	58	6196	0.93	99.07
SKS_DH53	6254	0	39	6215	0.62	99.38
SKS_DH57	6254	0	48	6206	0.77	99.23
SKS_DH90	6254	0	37	6217	0.59	99.41
SKS_DH91	6254	0	111	6143	1.77	98.23
SKS_DI10	6254	0	441	5813	7.05	92.95
SKS_DI20	6254	0	45	6209	0.72	99.28
SKS_DI21	6254	0	38	6216	0.61	99.39
SKS_DI25	6254	0	124	6130	1.98	98.02
SKS_DI26	6254	0	53	6201	0.85	99.15
SKS_DI35	6254	0	57	6197	0.91	99.09
SKS_DI47	6254	0	52	6202	0.83	99.17
SKS_DI48	6254	0	167	6087	2.67	97.33
SKS_DI50	6254	0	118	6136	1.89	98.11
SKS_DI63	6254	0	68	6186	1.09	98.91
SKS_DI69	6254	0	65	6189	1.04	98.96
SKS_DI70	6254	0	24	6230	0.38	99.62
SKS_DI71	6254	0	30	6224	0.48	99.52
SKS_DI73	6254	0	43	6211	0.69	99.31
SKS_DI80	6254	0	50	6204	0.8	99.2
SKS_DI95	6254	0	39	6215	0.62	99.38
SKS_DJ03	6254	0	22	6232	0.35	99.65
SKS_DJ18	6254	0	258	5996	4.13	95.87
SKS_DJ44	6254	0	318	5936	5.08	94.92
SKS_DJ45	6254	0	243	6011	3.89	96.11
SKS_DJ96	6254	0	147	6107	2.35	97.65
SKS_DK07	6254	0	29	6225	0.46	99.54
SKS_DK21	6254	0	83	6171	1.33	98.67
SKS_DK22	6254	0	35	6219	0.56	99.44
SKS_DK29	6254	0	55	6199	0.88	99.12
SKS_DK30	6254	0	51	6203	0.82	99.18
SKS_DK40	6254	0	56	6198	0.9	99.1
SKS_DK50	6254	0	44	6210	0.7	99.3
SKS_DK51	6254	0	37	6217	0.59	99.41
SKS_DK52	6254	0	57	6197	0.91	99.09
SKS_DK57	6254	0	87	6167	1.39	98.61
SKS_DK58	6254	0	44	6210	0.7	99.3
SKS_DK59	6254	0	215	6039	3.44	96.56
SKS_DK60	6254	0	38	6216	0.61	99.39
SKS_DK62	6254	0	72	6182	1.15	98.85
SKS_DK64	6254	0	54	6200	0.86	99.14
SKS_DK70	6254	0	39	6215	0.62	99.38
SKS_DK76	6254	0	41	6213	0.66	99.34
SKS_DK80	6254	0	69	6185	1.1	98.9
SKS_DK86	6254	0	38	6216	0.61	99.39
SKS_DL02	6254	0	68	6186	1.09	98.91
SKS_DL08	6254	0	46	6208	0.74	99.26
SKS_DL40	6254	0	44	6210	0.7	99.3
SKS_DM10	6254	0	24	6230	0.38	99.62
SKS_DM16	6254	0	51	6203	0.82	99.18
SKS_DM17	6254	0	70	6184	1.12	98.88
SKS_DM19	6254	0	45	6209	0.72	99.28
SKS_DM23	6254	0	70	6184	1.12	98.88
SKS_DM25	6254	0	29	6225	0.46	99.54
SKS_DM47	6254	0	36	6218	0.58	99.42
SKS_DM48	6254	0	50	6204	0.8	99.2
SKS_DM51	6254	0	59	6195	0.94	99.06
SKS_DM54	6254	0	232	6022	3.71	96.29
SKS_DM62	6254	0	43	6211	0.69	99.31
SKS_DM75	6254	0	55	6199	0.88	99.12
SKS_DM79	6254	0	120	6134	1.92	98.08
SKS_DM80	6254	0	38	6216	0.61	99.39
SKS_DM81	6254	0	91	6163	1.46	98.54
SKS_DM85	6254	0	21	6233	0.34	99.66
SKS_DN18	6254	0	91	6163	1.46	98.54
SKS_DN19	6254	0	35	6219	0.56	99.44
SKS_DN20	6254	0	49	6205	0.78	99.22
SKS_DN30	6254	0	167	6087	2.67	97.33
SKS_DN39	6254	0	110	6144	1.76	98.24
SKS_DN81	6254	0	26	6228	0.42	99.58
SKS_DN92	6254	0	57	6197	0.91	99.09
SKS_DO24	6254	0	5	6249	0.08	99.92
SKS_DO99	6254	0	29	6225	0.46	99.54
SKS_DR00	6254	0	94	6160	1.5	98.5
SKS_DR05	6254	0	47	6207	0.75	99.25
SKS_DR06	6254	0	229	6025	3.66	96.34
SKS_DR07	6254	0	223	6031	3.57	96.43
SKS_DR10	6254	0	412	5842	6.59	93.41
SKS_DR11	6254	0	97	6157	1.55	98.45
SKS_DR13	6254	0	63	6191	1.01	98.99
SKS_DR18	6254	0	9	6245	0.14	99.86
SKS_DR19	6254	0	36	6218	0.58	99.42
SKS_DR25	6254	0	64	6190	1.02	98.98
SKS_DR29	6254	0	271	5983	4.33	95.67
SKS_DR31	6254	0	41	6213	0.66	99.34
SKS_DR33	6254	0	86	6168	1.38	98.62
SKS_DR39	6254	0	63	6191	1.01	98.99
SKS_DR41	6254	0	137	6117	2.19	97.81
SKS_DR42	6254	0	99	6155	1.58	98.42
SKS_DR50	6254	0	71	6183	1.14	98.86
SKS_DR51	6254	0	84	6170	1.34	98.66
SKS_DR52	6254	0	298	5956	4.76	95.24
SKS_DR53	6254	0	123	6131	1.97	98.03
SKS_DR55	6254	0	95	6159	1.52	98.48
SKS_DR63	6254	0	63	6191	1.01	98.99
SKS_DR67	6254	0	125	6129	2	98
SKS_DR91	6254	0	77	6177	1.23	98.77
SKS_DS00	6254	0	72	6182	1.15	98.85
SKS_DS01	6254	0	126	6128	2.01	97.99
SKS_DS06	6254	0	79	6175	1.26	98.74
SKS_DS42	6254	0	57	6197	0.91	99.09
SKS_DS52	6254	0	60	6194	0.96	99.04
SKS_DS60	6254	0	112	6142	1.79	98.21
SKS_DS61	6254	0	127	6127	2.03	97.97
SKS_DS62	6254	0	66	6188	1.06	98.94
SKS_DS63	6254	0	51	6203	0.82	99.18
SKS_DS80	6254	0	66	6188	1.06	98.94
SKS_DS82	6254	0	57	6197	0.91	99.09
SKS_DS83	6254	0	61	6193	0.98	99.02
SKS_DS90	6254	0	50	6204	0.8	99.2
SKS_DS92	6254	0	47	6207	0.75	99.25
SKS_DS93	6254	0	100	6154	1.6	98.4
SKS_DT14	6254	0	102	6152	1.63	98.37
SKS_DT78	6254	0	50	6204	0.8	99.2
SKS_DT81	6254	0	94	6160	1.5	98.5
SKS_DT84	6254	0	40	6214	0.64	99.36
SKS_DT88	6254	0	76	6178	1.22	98.78
SKS_DZ00	6254	0	93	6161	1.49	98.51
SKS_DZ01	6254	0	202	6052	3.23	96.77
SKS_DZ03	6254	0	1583	4671	25.31	74.69
SKS_DZ04	6254	0	287	5967	4.59	95.41
SKS_DZ08	6254	0	131	6123	2.09	97.91
SKS_DZ09	6254	0	93	6161	1.49	98.51
SKS_DZ11	6254	0	94	6160	1.5	98.5
SKS_DZ13	6254	0	39	6215	0.62	99.38
SKS_DZ32	6254	0	28	6226	0.45	99.55
SKS_DZ34	6254	0	34	6220	0.54	99.46
SKS_DZ35	6254	0	16	6238	0.26	99.74
SKS_DZ39	6254	0	12	6242	0.19	99.81
SKS_DZ47	6254	0	117	6137	1.87	98.13
SKS_DZ50	6254	0	188	6066	3.01	96.99
SKS_DZ51	6254	0	74	6180	1.18	98.82
SKS_DZ61	6254	0	50	6204	0.8	99.2
SKS_DZ71 (Healthcare System Contact)	6254	0	572	5682	9.15	90.85
SKS_DZ76	6254	0	259	5995	4.14	95.86
SKS_DZ80	6254	0	88	6166	1.41	98.59
SKS_DZ93	6254	0	86	6168	1.38	98.62
SKS_DZ94	6254	0	30	6224	0.48	99.52
SKS_DZ95	6254	0	104	6150	1.66	98.34
SKS_DZ96	6254	0	34	6220	0.54	99.46
SKS_DZ98	6254	0	25	6229	0.4	99.6
SKS_DZ99	6254	0	30	6224	0.48	99.52
BMI increase >5% in the next visit	6254	0	1333	4921	21.31	78.69
Olanzapine status in the next BMI assessment	6254	0	2449	3805	39.16	60.84
Smoking	6254	0	3370	2884	53.89	46.11
