## Supplementary Table 6 for "Predicting Olanzapine Induced BMI increase using Machine Learning on population-based Electronic Health Records"

### Sheet: Sheet1
Supplementary Table 6. List of variables in the early olanzapine exposure table. For each variable we present pre-imputation, column-wise summary statistics - binary variables are summarized with counts and proportions of 0/1, whereas continuous variables are described with pseudo-min, median, max, mean and missing-value percentage. Pseudo-statistics (averages of the lowest 5 observations, 5 cent…
Variable	N	Missing_%	Min	Max	Mean	Median
BMI (kg/m²)	6254	0	13.37	58.23	26.96	26.07
Age (years)	6254	0	18.01	92.18	46.52	46.22
Time until next BMI measurement (days)	6254	0	1	2336.8	294.36	141.8
BMI variance in patient history ((kg/m²)²)	6254	59.74	0	94.87	3.67	1.35
% BMI change since first measurement	6254	0	-38.61	83.63	1.11	0
Max BMI change in patient history (kg/m²)	6254	59.74	-8.4	14.49	1.53	1.3
Min BMI change in patient history (kg/m²)	6254	59.74	-13.88	13.19	-0.78	-0.78
Albumin levels	6254	14.06	1	3	1.75	2
Basic phosphate levels	6254	11.77	1	3	2.14	2
Basophils levels	6254	16.12	1	3	2.03	2
C-reactive protein levels	6254	28.3	2	3	2.31	2
Estimated glomerular filtration rate levels	6254	44.69	1	2.2	1.88	2
Eosinophils levels	6254	15.24	1	3	2	2
Erythrocytes levels	6254	44.4	1	3	1.85	2
Erythrocyte volume levels	6254	31.74	1	3	1.87	2
Mean corpuscular volume (MCV) levels	6254	38.87	1	3	2.02	2
Glucose levels	6254	29.79	1	3	2.24	2
Hemoglobin levels	6254	8.47	1	3	1.88	2
Hemoglobin content levels	6254	49.38	1	3	1.94	2
Mean corpuscular hemoglobin concentration (MCHC) levels	6254	43.28	1	3	1.9	2
Coagulation factor VII levels	6254	18.36	1.6	3	2.05	2
Creatinine levels	6254	7.8	1	3	2	2
Lactate dehydrogenase levels	6254	21.81	1	3	2.19	2
Leukocytes levels	6254	9.13	1	3	2.26	2
Lymphocytes levels	6254	15.03	1	3	1.97	2
Metamyelocytes/Promyelocytes levels	6254	25.23	1.8	3	2.15	2
Sodium levels	6254	8.28	1	3	1.9	2
Neutrophils levels	6254	30.6	1	3	2.22	2
Platelets levels	6254	11.1	1	3	2.05	2
Total number of hospital admissions	6254	0	0	122.6	3.01	1
Total days hospitalized	6254	0	0	1903.4	48.87	8
Olanzapine dosage	6254	0	1	41.2	8.27	7.5
Number of different medications prescribed	6254	0	0	143	14.43	8
Times on antipsychotics prescription	6254	0	0	24.8	1.13	0
Times on antidepressants prescription	6254	0	0	12.4	0.62	0
Times on anxiolytics prescription	6254	0	0	50	1.4	0
Times olanzapine was perscribed before	6254	0	0	12	0.32	0
Number of currently overlapping medications	6254	0	0	114.6	19.15	14
Time since olanzapine medication start	6254	0	-1	3824.4	306.67	112
Days on olanzapine medication until next visit	6254	0	0	4203.4	503.2	278.8
Variable	N	Missing %	True count	False count	True percentage	False percentage
Relative with alcohol abuse	6254	0	492	5762	7.87	92.13
Relative with anxiety disorder	6254	0	224	6030	3.58	96.42
Relative with cancer	6254	0	465	5789	7.44	92.56
Relative with depression	6254	0	592	5662	9.47	90.53
Relative with diabetes mellitus	6254	0	393	5861	6.28	93.72
Relative with heart disease	6254	0	364	5890	5.82	94.18
Sex (Female)	6254	0	2932	3322	46.88	53.12
Currently hospitalized	6254	0	743	5511	11.88	88.12
Schizophrenia diagnosis	6254	0	3231	3023	51.66	48.34
Cancer diagnosis	6254	0	683	5571	10.92	89.08
ATC_A01	6254	0	15	6239	0.24	99.76
ATC_A01A	6254	0	275	5979	4.4	95.6
ATC_A02A (Antacids)	6254	0	566	5688	9.05	90.95
ATC_A02B	6254	0	1451	4803	23.2	76.8
ATC_A02X	6254	0	3	6251	0.05	99.95
ATC_A03A	6254	0	121	6133	1.93	98.07
ATC_A03B	6254	0	131	6123	2.09	97.91
ATC_A03F	6254	0	322	5932	5.15	94.85
ATC_A04A	6254	0	362	5892	5.79	94.21
ATC_A05A	6254	0	3	6251	0.05	99.95
ATC_A06A	6254	0	1225	5029	19.59	80.41
ATC_A07A	6254	0	71	6183	1.14	98.86
ATC_A07B	6254	0	82	6172	1.31	98.69
ATC_A07C	6254	0	1	6253	0.02	99.98
ATC_A07D	6254	0	145	6109	2.32	97.68
ATC_A07E	6254	0	43	6211	0.69	99.31
ATC_A07F	6254	0	14	6240	0.22	99.78
ATC_A08A	6254	0	7	6247	0.11	99.89
ATC_A09A	6254	0	24	6230	0.38	99.62
ATC_A10A	6254	0	264	5990	4.22	95.78
ATC_A10B	6254	0	476	5778	7.61	92.39
ATC_A11A	6254	0	564	5690	9.02	90.98
ATC_A11C	6254	0	732	5522	11.7	88.3
ATC_A11D	6254	0	417	5837	6.67	93.33
ATC_A11E	6254	0	491	5763	7.85	92.15
ATC_A11G	6254	0	30	6224	0.48	99.52
ATC_A11H	6254	0	10	6244	0.16	99.84
ATC_A12A	6254	0	721	5533	11.53	88.47
ATC_A12B	6254	0	574	5680	9.18	90.82
ATC_A12C	6254	0	225	6029	3.6	96.4
ATC_A16A	6254	0	3	6251	0.05	99.95
ATC_B01A	6254	0	872	5382	13.94	86.06
ATC_B02A	6254	0	86	6168	1.38	98.62
ATC_B02B	6254	0	51	6203	0.82	99.18
ATC_B03A	6254	0	307	5947	4.91	95.09
ATC_B03B	6254	0	396	5858	6.33	93.67
ATC_B03X	6254	0	19	6235	0.3	99.7
ATC_B05	6254	0	0	6254	0	100
ATC_B05A	6254	0	46	6208	0.74	99.26
ATC_B05B	6254	0	476	5778	7.61	92.39
ATC_B05C	6254	0	1	6253	0.02	99.98
ATC_B05D	6254	0	1	6253	0.02	99.98
ATC_B05X	6254	0	97	6157	1.55	98.45
ATC_C01A	6254	0	41	6213	0.66	99.34
ATC_C01B	6254	0	29	6225	0.46	99.54
ATC_C01C	6254	0	267	5987	4.27	95.73
ATC_C01D	6254	0	165	6089	2.64	97.36
ATC_C01E	6254	0	22	6232	0.35	99.65
ATC_C02A	6254	0	34	6220	0.54	99.46
ATC_C02C	6254	0	13	6241	0.21	99.79
ATC_C02D	6254	0	2	6252	0.03	99.97
ATC_C03A	6254	0	167	6087	2.67	97.33
ATC_C03B	6254	0	4	6250	0.06	99.94
ATC_C03C	6254	0	386	5868	6.17	93.83
ATC_C03D	6254	0	98	6156	1.57	98.43
ATC_C03E	6254	0	1	6253	0.02	99.98
ATC_C05A	6254	0	160	6094	2.56	97.44
ATC_C05B	6254	0	14	6240	0.22	99.78
ATC_C05C	6254	0	1	6253	0.02	99.98
ATC_C07A	6254	0	470	5784	7.52	92.48
ATC_C08C	6254	0	418	5836	6.68	93.32
ATC_C08D	6254	0	27	6227	0.43	99.57
ATC_C09A	6254	0	305	5949	4.88	95.12
ATC_C09B	6254	0	38	6216	0.61	99.39
ATC_C09C	6254	0	293	5961	4.69	95.31
ATC_C09D	6254	0	82	6172	1.31	98.69
ATC_C10A	6254	0	937	5317	14.98	85.02
ATC_C10B	6254	0	1	6253	0.02	99.98
ATC_D01A	6254	0	434	5820	6.94	93.06
ATC_D01B	6254	0	21	6233	0.34	99.66
ATC_D02A	6254	0	12	6242	0.19	99.81
ATC_D04A	6254	0	7	6247	0.11	99.89
ATC_D05A	6254	0	44	6210	0.7	99.3
ATC_D05B	6254	0	3	6251	0.05	99.95
ATC_D06A	6254	0	92	6162	1.47	98.53
ATC_D06B	6254	0	86	6168	1.38	98.62
ATC_D07A	6254	0	536	5718	8.57	91.43
ATC_D07B	6254	0	19	6235	0.3	99.7
ATC_D07C	6254	0	72	6182	1.15	98.85
ATC_D07X	6254	0	18	6236	0.29	99.71
ATC_D08A	6254	0	11	6243	0.18	99.82
ATC_D10A	6254	0	105	6149	1.68	98.32
ATC_D10B	6254	0	16	6238	0.26	99.74
ATC_D11A	6254	0	66	6188	1.06	98.94
ATC_G01A	6254	0	31	6223	0.5	99.5
ATC_G02A	6254	0	3	6251	0.05	99.95
ATC_G02B	6254	0	139	6115	2.22	97.78
ATC_G02C	6254	0	13	6241	0.21	99.79
ATC_G03A	6254	0	306	5948	4.89	95.11
ATC_G03B	6254	0	29	6225	0.46	99.54
ATC_G03C	6254	0	210	6044	3.36	96.64
ATC_G03D	6254	0	11	6243	0.18	99.82
ATC_G03F	6254	0	21	6233	0.34	99.66
ATC_G03G	6254	0	3	6251	0.05	99.95
ATC_G03H	6254	0	16	6238	0.26	99.74
ATC_G03X	6254	0	11	6243	0.18	99.82
ATC_G04B	6254	0	262	5992	4.19	95.81
ATC_G04C	6254	0	76	6178	1.22	98.78
ATC_H01A	6254	0	4	6250	0.06	99.94
ATC_H01B	6254	0	50	6204	0.8	99.2
ATC_H01C	6254	0	5	6249	0.08	99.92
ATC_H02A	6254	0	594	5660	9.5	90.5
ATC_H03A	6254	0	289	5965	4.62	95.38
ATC_H03B	6254	0	24	6230	0.38	99.62
ATC_H04A	6254	0	16	6238	0.26	99.74
ATC_H05A	6254	0	3	6251	0.05	99.95
ATC_H05B	6254	0	8	6246	0.13	99.87
ATC_J01A	6254	0	62	6192	0.99	99.01
ATC_J01C	6254	0	919	5335	14.69	85.31
ATC_J01D	6254	0	199	6055	3.18	96.82
ATC_J01E	6254	0	113	6141	1.81	98.19
ATC_J01F	6254	0	161	6093	2.57	97.43
ATC_J01G	6254	0	88	6166	1.41	98.59
ATC_J01M	6254	0	88	6166	1.41	98.59
ATC_J01X	6254	0	169	6085	2.7	97.3
ATC_J02A	6254	0	118	6136	1.89	98.11
ATC_J04A	6254	0	7	6247	0.11	99.89
ATC_J04B	6254	0	2	6252	0.03	99.97
ATC_J05A	6254	0	168	6086	2.69	97.31
ATC_J06B	6254	0	16	6238	0.26	99.74
ATC_J07A	6254	0	182	6072	2.91	97.09
ATC_J07B	6254	0	48	6206	0.77	99.23
ATC_L01	6254	0	1	6253	0.02	99.98
ATC_L01A	6254	0	58	6196	0.93	99.07
ATC_L01B	6254	0	47	6207	0.75	99.25
ATC_L01C	6254	0	71	6183	1.14	98.86
ATC_L01D	6254	0	52	6202	0.83	99.17
ATC_L01E	6254	0	9	6245	0.14	99.86
ATC_L01F	6254	0	39	6215	0.62	99.38
ATC_L01X	6254	0	72	6182	1.15	98.85
ATC_L02A	6254	0	14	6240	0.22	99.78
ATC_L02B	6254	0	29	6225	0.46	99.54
ATC_L03A	6254	0	25	6229	0.4	99.6
ATC_L04A	6254	0	123	6131	1.97	98.03
ATC_M01A	6254	0	1227	5027	19.62	80.38
ATC_M02A	6254	0	33	6221	0.53	99.47
ATC_M03A	6254	0	347	5907	5.55	94.45
ATC_M03B	6254	0	198	6056	3.17	96.83
ATC_M04A	6254	0	57	6197	0.91	99.09
ATC_M05B	6254	0	126	6128	2.01	97.99
ATC_N01A	6254	0	791	5463	12.65	87.35
ATC_N01B	6254	0	661	5593	10.57	89.43
ATC_N02A	6254	0	1019	5235	16.29	83.71
ATC_N02B	6254	0	2595	3659	41.49	58.51
ATC_N02C	6254	0	147	6107	2.35	97.65
ATC_N03A	6254	0	1074	5180	17.17	82.83
ATC_N04A	6254	0	503	5751	8.04	91.96
ATC_N04B	6254	0	58	6196	0.93	99.07
ATC_N05A	6254	0	6124	130	97.92	2.08
ATC_N05B	6254	0	2059	4195	32.92	67.08
ATC_N05C (Sedatives/Hypnotics)	6254	0	2142	4112	34.25	65.75
ATC_N06A (Antidepressants)	6254	0	2126	4128	33.99	66.01
ATC_N06B	6254	0	157	6097	2.51	97.49
ATC_N06D	6254	0	39	6215	0.62	99.38
ATC_N07A	6254	0	116	6138	1.85	98.15
ATC_N07B	6254	0	507	5747	8.11	91.89
ATC_N07C	6254	0	2	6252	0.03	99.97
ATC_N07X	6254	0	14	6240	0.22	99.78
ATC_P01A	6254	0	69	6185	1.1	98.9
ATC_P01B	6254	0	54	6200	0.86	99.14
ATC_P02C	6254	0	23	6231	0.37	99.63
ATC_P03A	6254	0	11	6243	0.18	99.82
ATC_R01A	6254	0	340	5914	5.44	94.56
ATC_R02A	6254	0	18	6236	0.29	99.71
ATC_R03A	6254	0	909	5345	14.53	85.47
ATC_R03B	6254	0	265	5989	4.24	95.76
ATC_R03C	6254	0	9	6245	0.14	99.86
ATC_R03D	6254	0	46	6208	0.74	99.26
ATC_R05C	6254	0	35	6219	0.56	99.44
ATC_R05D	6254	0	118	6136	1.89	98.11
ATC_R05F	6254	0	20	6234	0.32	99.68
ATC_R06A	6254	0	815	5439	13.03	86.97
ATC_R07A	6254	0	2	6252	0.03	99.97
ATC_S01	6254	0	3	6251	0.05	99.95
ATC_S01A	6254	0	132	6122	2.11	97.89
ATC_S01B	6254	0	69	6185	1.1	98.9
ATC_S01C	6254	0	39	6215	0.62	99.38
ATC_S01E	6254	0	78	6176	1.25	98.75
ATC_S01F	6254	0	33	6221	0.53	99.47
ATC_S01G	6254	0	150	6104	2.4	97.6
ATC_S01H	6254	0	14	6240	0.22	99.78
ATC_S01L	6254	0	0	6254	0	100
ATC_S01X	6254	0	119	6135	1.9	98.1
ATC_S02	6254	0	1	6253	0.02	99.98
ATC_S02A	6254	0	5	6249	0.08	99.92
ATC_S02C	6254	0	44	6210	0.7	99.3
ATC_S03C	6254	0	30	6224	0.48	99.52
ATC_V01A	6254	0	8	6246	0.13	99.87
ATC_V03	6254	0	3	6251	0.05	99.95
ATC_V03A	6254	0	201	6053	3.21	96.79
ATC_V04C	6254	0	14	6240	0.22	99.78
ATC_V06	6254	0	22	6232	0.35	99.65
ATC_V06C	6254	0	161	6093	2.57	97.43
ATC_V06D	6254	0	30	6224	0.48	99.52
ATC_V07A	6254	0	237	6017	3.79	96.21
ATC_V08A	6254	0	72	6182	1.15	98.85
ATC_V08D	6254	0	3	6251	0.05	99.95
SKS_DA09	6254	0	42	6212	0.67	99.33
SKS_DA41	6254	0	47	6207	0.75	99.25
SKS_DA46	6254	0	53	6201	0.85	99.15
SKS_DA49	6254	0	70	6184	1.12	98.88
SKS_DB34	6254	0	39	6215	0.62	99.38
SKS_DC18	6254	0	45	6209	0.72	99.28
SKS_DC34	6254	0	50	6204	0.8	99.2
SKS_DC44	6254	0	21	6233	0.34	99.66
SKS_DC50	6254	0	121	6133	1.93	98.07
SKS_DC61	6254	0	24	6230	0.38	99.62
SKS_DC78	6254	0	39	6215	0.62	99.38
SKS_DD12	6254	0	89	6165	1.42	98.58
SKS_DD50	6254	0	44	6210	0.7	99.3
SKS_DD64	6254	0	74	6180	1.18	98.82
SKS_DE03	6254	0	103	6151	1.65	98.35
SKS_DE04	6254	0	34	6220	0.54	99.46
SKS_DE05	6254	0	42	6212	0.67	99.33
SKS_DE10	6254	0	61	6193	0.98	99.02
SKS_DE11	6254	0	326	5928	5.21	94.79
SKS_DE14	6254	0	32	6222	0.51	99.49
SKS_DE66	6254	0	113	6141	1.81	98.19
SKS_DE78	6254	0	165	6089	2.64	97.36
SKS_DE86	6254	0	67	6187	1.07	98.93
SKS_DE87	6254	0	103	6151	1.65	98.35
SKS_DF05	6254	0	120	6134	1.92	98.08
SKS_DF06	6254	0	169	6085	2.7	97.3
SKS_DF10	6254	0	467	5787	7.47	92.53
SKS_DF12	6254	0	434	5820	6.94	93.06
SKS_DF17	6254	0	72	6182	1.15	98.85
SKS_DF20	6254	0	2073	4181	33.15	66.85
SKS_DF21	6254	0	210	6044	3.36	96.64
SKS_DF22	6254	0	337	5917	5.39	94.61
SKS_DF29	6254	0	230	6024	3.68	96.32
SKS_DF31	6254	0	657	5597	10.51	89.49
SKS_DF32	6254	0	286	5968	4.57	95.43
SKS_DF33	6254	0	473	5781	7.56	92.44
SKS_DF40	6254	0	31	6223	0.5	99.5
SKS_DF41	6254	0	283	5971	4.53	95.47
SKS_DF42	6254	0	91	6163	1.46	98.54
SKS_DF43	6254	0	609	5645	9.74	90.26
SKS_DF50	6254	0	150	6104	2.4	97.6
SKS_DF60	6254	0	246	6008	3.93	96.07
SKS_DF84	6254	0	179	6075	2.86	97.14
SKS_DF90	6254	0	185	6069	2.96	97.04
SKS_DF98	6254	0	23	6231	0.37	99.63
SKS_DF99	6254	0	139	6115	2.22	97.78
SKS_DG30	6254	0	14	6240	0.22	99.78
SKS_DG40	6254	0	151	6103	2.41	97.59
SKS_DG43	6254	0	59	6195	0.94	99.06
SKS_DG44	6254	0	47	6207	0.75	99.25
SKS_DG45	6254	0	26	6228	0.42	99.58
SKS_DG47	6254	0	149	6105	2.38	97.62
SKS_DG56	6254	0	34	6220	0.54	99.46
SKS_DG62	6254	0	23	6231	0.37	99.63
SKS_DH25	6254	0	81	6173	1.3	98.7
SKS_DH26	6254	0	15	6239	0.24	99.76
SKS_DH35	6254	0	37	6217	0.59	99.41
SKS_DH36	6254	0	32	6222	0.51	99.49
SKS_DH53	6254	0	31	6223	0.5	99.5
SKS_DH57	6254	0	41	6213	0.66	99.34
SKS_DH90	6254	0	30	6224	0.48	99.52
SKS_DH91	6254	0	79	6175	1.26	98.74
SKS_DI10	6254	0	353	5901	5.64	94.36
SKS_DI20	6254	0	38	6216	0.61	99.39
SKS_DI21	6254	0	35	6219	0.56	99.44
SKS_DI25	6254	0	100	6154	1.6	98.4
SKS_DI26	6254	0	35	6219	0.56	99.44
SKS_DI35	6254	0	48	6206	0.77	99.23
SKS_DI47	6254	0	37	6217	0.59	99.41
SKS_DI48	6254	0	142	6112	2.27	97.73
SKS_DI50	6254	0	89	6165	1.42	98.58
SKS_DI63	6254	0	50	6204	0.8	99.2
SKS_DI69	6254	0	52	6202	0.83	99.17
SKS_DI70	6254	0	21	6233	0.34	99.66
SKS_DI71	6254	0	25	6229	0.4	99.6
SKS_DI73	6254	0	32	6222	0.51	99.49
SKS_DI80	6254	0	41	6213	0.66	99.34
SKS_DI95	6254	0	34	6220	0.54	99.46
SKS_DJ03	6254	0	19	6235	0.3	99.7
SKS_DJ18	6254	0	209	6045	3.34	96.66
SKS_DJ44	6254	0	241	6013	3.85	96.15
SKS_DJ45	6254	0	187	6067	2.99	97.01
SKS_DJ96	6254	0	119	6135	1.9	98.1
SKS_DK07	6254	0	28	6226	0.45	99.55
SKS_DK21	6254	0	61	6193	0.98	99.02
SKS_DK22	6254	0	30	6224	0.48	99.52
SKS_DK29	6254	0	39	6215	0.62	99.38
SKS_DK30	6254	0	32	6222	0.51	99.49
SKS_DK40	6254	0	41	6213	0.66	99.34
SKS_DK50	6254	0	36	6218	0.58	99.42
SKS_DK51	6254	0	30	6224	0.48	99.52
SKS_DK52	6254	0	53	6201	0.85	99.15
SKS_DK57	6254	0	65	6189	1.04	98.96
SKS_DK58	6254	0	35	6219	0.56	99.44
SKS_DK59	6254	0	168	6086	2.69	97.31
SKS_DK60	6254	0	30	6224	0.48	99.52
SKS_DK62	6254	0	51	6203	0.82	99.18
SKS_DK64	6254	0	40	6214	0.64	99.36
SKS_DK70	6254	0	36	6218	0.58	99.42
SKS_DK76	6254	0	31	6223	0.5	99.5
SKS_DK80	6254	0	46	6208	0.74	99.26
SKS_DK86	6254	0	31	6223	0.5	99.5
SKS_DL02	6254	0	53	6201	0.85	99.15
SKS_DL08	6254	0	37	6217	0.59	99.41
SKS_DL40	6254	0	34	6220	0.54	99.46
SKS_DM10	6254	0	16	6238	0.26	99.74
SKS_DM16	6254	0	44	6210	0.7	99.3
SKS_DM17	6254	0	51	6203	0.82	99.18
SKS_DM19	6254	0	33	6221	0.53	99.47
SKS_DM23	6254	0	62	6192	0.99	99.01
SKS_DM25	6254	0	28	6226	0.45	99.55
SKS_DM47	6254	0	26	6228	0.42	99.58
SKS_DM48	6254	0	36	6218	0.58	99.42
SKS_DM51	6254	0	44	6210	0.7	99.3
SKS_DM54	6254	0	194	6060	3.1	96.9
SKS_DM62	6254	0	37	6217	0.59	99.41
SKS_DM75	6254	0	48	6206	0.77	99.23
SKS_DM79	6254	0	99	6155	1.58	98.42
SKS_DM80	6254	0	29	6225	0.46	99.54
SKS_DM81	6254	0	67	6187	1.07	98.93
SKS_DM85	6254	0	9	6245	0.14	99.86
SKS_DN18	6254	0	63	6191	1.01	98.99
SKS_DN19	6254	0	21	6233	0.34	99.66
SKS_DN20	6254	0	44	6210	0.7	99.3
SKS_DN30	6254	0	132	6122	2.11	97.89
SKS_DN39	6254	0	88	6166	1.41	98.59
SKS_DN81	6254	0	19	6235	0.3	99.7
SKS_DN92	6254	0	41	6213	0.66	99.34
SKS_DO24	6254	0	3	6251	0.05	99.95
SKS_DO99	6254	0	25	6229	0.4	99.6
SKS_DR00	6254	0	84	6170	1.34	98.66
SKS_DR05	6254	0	42	6212	0.67	99.33
SKS_DR06	6254	0	169	6085	2.7	97.3
SKS_DR07	6254	0	169	6085	2.7	97.3
SKS_DR10	6254	0	356	5898	5.69	94.31
SKS_DR11	6254	0	74	6180	1.18	98.82
SKS_DR13	6254	0	43	6211	0.69	99.31
SKS_DR18	6254	0	8	6246	0.13	99.87
SKS_DR19	6254	0	32	6222	0.51	99.49
SKS_DR25	6254	0	48	6206	0.77	99.23
SKS_DR29	6254	0	194	6060	3.1	96.9
SKS_DR31	6254	0	35	6219	0.56	99.44
SKS_DR33	6254	0	60	6194	0.96	99.04
SKS_DR39	6254	0	46	6208	0.74	99.26
SKS_DR41	6254	0	121	6133	1.93	98.07
SKS_DR42	6254	0	74	6180	1.18	98.82
SKS_DR50	6254	0	54	6200	0.86	99.14
SKS_DR51	6254	0	75	6179	1.2	98.8
SKS_DR52	6254	0	236	6018	3.77	96.23
SKS_DR53	6254	0	107	6147	1.71	98.29
SKS_DR55	6254	0	78	6176	1.25	98.75
SKS_DR63	6254	0	51	6203	0.82	99.18
SKS_DR67	6254	0	112	6142	1.79	98.21
SKS_DR91	6254	0	43	6211	0.69	99.31
SKS_DS00	6254	0	51	6203	0.82	99.18
SKS_DS01	6254	0	97	6157	1.55	98.45
SKS_DS06	6254	0	66	6188	1.06	98.94
SKS_DS42	6254	0	48	6206	0.77	99.23
SKS_DS52	6254	0	51	6203	0.82	99.18
SKS_DS60	6254	0	95	6159	1.52	98.48
SKS_DS61	6254	0	116	6138	1.85	98.15
SKS_DS62	6254	0	67	6187	1.07	98.93
SKS_DS63	6254	0	46	6208	0.74	99.26
SKS_DS80	6254	0	54	6200	0.86	99.14
SKS_DS82	6254	0	47	6207	0.75	99.25
SKS_DS83	6254	0	55	6199	0.88	99.12
SKS_DS90	6254	0	43	6211	0.69	99.31
SKS_DS92	6254	0	40	6214	0.64	99.36
SKS_DS93	6254	0	78	6176	1.25	98.75
SKS_DT14	6254	0	85	6169	1.36	98.64
SKS_DT78	6254	0	45	6209	0.72	99.28
SKS_DT81	6254	0	79	6175	1.26	98.74
SKS_DT84	6254	0	36	6218	0.58	99.42
SKS_DT88	6254	0	61	6193	0.98	99.02
SKS_DZ00	6254	0	91	6163	1.46	98.54
SKS_DZ01	6254	0	150	6104	2.4	97.6
SKS_DZ03	6254	0	1350	4904	21.59	78.41
SKS_DZ04	6254	0	323	5931	5.16	94.84
SKS_DZ08	6254	0	96	6158	1.54	98.46
SKS_DZ09	6254	0	53	6201	0.85	99.15
SKS_DZ11	6254	0	78	6176	1.25	98.75
SKS_DZ13	6254	0	21	6233	0.34	99.66
SKS_DZ32	6254	0	25	6229	0.4	99.6
SKS_DZ34	6254	0	29	6225	0.46	99.54
SKS_DZ35	6254	0	17	6237	0.27	99.73
SKS_DZ39	6254	0	15	6239	0.24	99.76
SKS_DZ47	6254	0	100	6154	1.6	98.4
SKS_DZ50	6254	0	134	6120	2.14	97.86
SKS_DZ51	6254	0	54	6200	0.86	99.14
SKS_DZ61	6254	0	46	6208	0.74	99.26
SKS_DZ71 (Healthcare System Contact)	6254	0	467	5787	7.47	92.53
SKS_DZ76	6254	0	219	6035	3.5	96.5
SKS_DZ80	6254	0	72	6182	1.15	98.85
SKS_DZ93	6254	0	67	6187	1.07	98.93
SKS_DZ94	6254	0	29	6225	0.46	99.54
SKS_DZ95	6254	0	92	6162	1.47	98.53
SKS_DZ96	6254	0	25	6229	0.4	99.6
SKS_DZ98	6254	0	17	6237	0.27	99.73
SKS_DZ99	6254	0	26	6228	0.42	99.58
BMI increase >5% in the next visit	6254	0	1400	4854	22.39	77.61
Olanzapine status in the next BMI assessment	6254	0	4181	2073	66.85	33.15
Smoking	6254	0	2787	3467	44.56	55.44
